# High-Intensity Interval Training Outperforms Moderate Exercise to Improve Aerobic Capacity in Patients with Recent-Onset Idiopathic Inflammatory Myopathies: A Multicenter Randomized Controlled Trial

**DOI:** 10.1101/2024.12.05.24318130

**Authors:** Kristofer M. Andreasson, Cecilia Leijding, Maryam Dastmalchi, Antonella Notarnicola, Stefano Gastaldello, Takashi Yamada, Heléne Sandlund, Dag Leonard, Håkan Westerblad, Ingrid E. Lundberg, Daniel C. Andersson, Helene Alexanderson

**Affiliations:** Karolinska University Hospital, Theme Women’s Health and Allied Health Professionals, Medical Unit Allied Health Professionals, Stockholm, Sweden; Karolinska Institutet, Department of Medicine, Solna, Division of Rheumatology, Stockholm, Sweden; Karolinska Institutet, Department of Physiology and Pharmacology, Stockholm, Sweden; Karolinska University Hospital, Department of Gastro, Dermatology and Rheumatology, Theme Inflammation and Aging, Stockholm, Sweden; Sapporo Medical University, Graduate School of Health Sciences, Sapporo, Japan; Uppsala University, Department of Medical Sciences, Section of Rheumatology, Uppsala, Sweden; Karolinska University Hospital, Theme Heart, Vascular and Neuro, Cardiology unit, Stockholm, Sweden

## Abstract

**Objective:** To investigate efficacy, safety, and tolerance of high-intensity interval training (HIIT) versus standard low-moderate intensity home-based exercise (CON) to improve aerobic capacity, muscle endurance, and mitochondrial function in patients with recent onset, idiopathic inflammatory myopathies (IIM).

**Methods:** Twenty-three patients with recent onset IIM were randomized into two groups: HIIT and CON. HIIT underwent 12 weeks of supervised high-intensity training, while CON followed a low-moderate intensity home-based exercise program. Outcomes included maximal exercise test (VO_2_peak, peak power, time-to-exhaustion (TTE)), mitochondrial protein expression in muscle biopsy serum levels of muscle enzymes (CK, LD, AST, ALT), muscle strength (MMT8) and disease activity (subset of MDAAT), before and after intervention.

**Results:** HIIT resulted in a 16 % increase in VO_2_peak L/min, significantly higher than the 1.8 % change in CON (95 % CI 0.1;0.47). Peak power and TTE also improved significantly more in HIIT, 18 % and 23 %, respectively, compared to CON, 8 % and 12 %, (95 % CI 3.9;30.8 and 00:06;03:18, respectively). Muscle biopsies (HIIT n=7, CON n=6) showed increases (p<0.05) in central mitochondrial protein expression in HIIT but not in CON, suggesting enhanced mitochondrial function. Both groups maintained stable serum muscle enzymes indicating no increase in disease activity from the intervention. Muscle disease activity remained low and unchanged in both groups (95 % CI −1.2;1.0), physician global activity and MMT8significantly improved within CON (95 % CI −1.7;-0.26 and 0.1;3.9, respectively) but not in the HIIT group. Compliance with HIIT was high, and no adverse events were reported.

**Conclusion:** HIIT is a highly effective and safe exercise intervention to improve aerobic fitness, muscle endurance, and mitochondrial function in patients with recent onset IIM. This approach should be considered as an adjuvant treatment in managing IIM, potentially enhancing the health for these patients.

**The study was registered at ClinicalTrials.gov: NCT03324152**

**Significance and Innovations:**

1. High-intensity interval training (HIIT) is more effective to improve aerobic capacity (peak oxygen uptake; VO_2_peak), increasing 16 % compared to 1.8 % change in the moderate exercise control group in patients with recent onset IIM.
2. HIIT produced larger exercise adaptations with increased expression of aerobic metabolism (mitochondrial) proteins in muscle tissue compared to moderate exercise.
3. HIIT is a safe and well tolerated exercise intervention for patients with recent onset IIM.
