## Supplementary material for "High-Intensity Interval Training Outperforms Moderate Exercise to Improve Aerobic Capacity in Patients with Recent-Onset Idiopathic Inflammatory Myopathies: A Multicenter Randomized Controlled Trial": S1 - supplementary data 1

### Sheet: Age adjusted data
Analyses, INTENTION TO TREAT
Variable	CON baseline	CON follow-up change	CON follow-up	CON % change	HIIT baseline (in relation to CON baseline)	HIIT absolute baseline	HIIT follow-up change	HIIT follow-up	HIIT % change	P-value between groups baseline	P-value CON follow-up vs baseline	P-value group*time interaction	Comment	Test
VO2 L/min age adjusted	2.62606	0.0296	2.65566	1.12716	0.0296	2.65566	0.28736	2.97262	11.9353	0.8	0.66	0.00598	Age effect has p-value of 0.088, for each year VO2 L/min decrease by -0.018	Mixed linear model with time as within-subject variable, randomization and age as between-subject variable and time*randomization as group-time interaction
VO2 mL/min age adjusted	33.0233	0.9455	33.9688	2.86313	-0.9503	32.073	2.9712	35.9897	12.2118	0.77	0.245	0.013	Age effect has p-value of 0.19, for each year VO2 mL/kg/min decrease by -0.17	Mixed linear model with time as within-subject variable, randomization and age as between-subject variable and time*randomization as group-time interaction
Power age adjusted	192.471	10.0909	202.562	5.24281	9.2133	201.684	17.3258	229.101	13.5939	0.649	0.055	0.0199	Age effect has p-value of 0.11, for each year Power (W) decrease by -1.3	Mixed linear model with time as within-subject variable, randomization and age as between-subject variable and time*randomization as group-time interaction
Peak heart rate age adjusted	173.199	-0.1818	173.018	-0.104966	13.0563	186.256	-2.0682	184.006	-1.20802	0.118	0.933	0.491	Age effect has p-value of 0.37, for each year Peak heart rate decrease by -0.28	Mixed linear model with time as within-subject variable, randomization and age as between-subject variable and time*randomization as group-time interaction
Analyses, PER PROTOCOL
Variable	CON baseline	CON follow-up change	CON follow-up	CON % change	HIIT baseline (in relation to CON baseline)	HIIT absolute baseline	HIIT follow-up change	HIIT follow-up	HIIT % change	P-value between groups baseline	P-value CON follow-up vs baseline	P-value group*time interaction	Comment	Test
VO2 L/min age adjusted	2.93575	0.05595	2.9917	1.90582	0.03882	2.97457	0.28891	3.31943	11.5936	0.8989	0.4962	0.14197	Ålderns effekt har p-värde 0,050504. För varje år minskar VO2 L/min med -0,02388	Mixed linear model with time as within-subject variable, randomization and age as between-subject variable and time*randomization as group-time interaction
VO2 mL/min age adjusted	33.8402	0.9625	34.8027	2.84425	-0.4944	33.3458	3.383	37.6913	13.0316	0.889	0.32	0.014	Ålderns effekt har p-värde 0,171. För varje år minskar vo2 mL/kg/min med -0,1878	Mixed linear model with time as within-subject variable, randomization and age as between-subject variable and time*randomization as group-time interaction
Power age adjusted	211.5	10.125	221.625	4.78723	8.55	220.05	20.4205	250.596	13.8812	0.7077	0.09327	0.014295	Ålderns effekt har p-värde 0,0696. För varje år minskar Power med -1,6381	Mixed linear model with time as within-subject variable, randomization and age as between-subject variable and time*randomization as group-time interaction
Peak heart rate age adjusted	173.097	-0.25	172.847	-0.144428	17.9822	191.079	-0.3864	190.443	-0.333055	0.0423	0.9139	0.8989	Ålderns effekt har p-värde 0,2712. För varje år minskar HRmax med -0,3498	Mixed linear model with time as within-subject variable, randomization and age as between-subject variable and time*randomization as group-time interaction

### Sheet: Age adjusted CI
Analyses, INTENTION TO TREAT
Model	2.5 %	97.5 %	Parameter	Standar Error		Note
VO2.L.min.age	0.373829	0.689554	.sig01			library(lme4); library(dplyr); library(writexl)
VO2.L.min.age	0.116875	0.209441	.sigma			model <- lmer(vo2.L ~ Randomisation * Timepoint + age + (1 | ID), data = dfhiit.itt.age)
VO2.L.min.age	1.54777	3.70435	(Intercept)	0.56564		Randomisation & timepoint & age = fixed effects
VO2.L.min.age	-0.439967	0.569369	RandomisationHIIT	0.26513		(1 | ID) = random intercept, allows baseline values of vo2L to vary between subjects
VO2.L.min.age	-0.103037	0.162237	TimepointPost	0.06789
VO2.L.min.age	-0.0375425	0.0012005	age	0.01016		.sig01 = the random intercepts (with standard deviation) account for the variability in the baseline level of the outcome variable across different subjects
VO2.L.min.age	0.103731	0.470986	RandomisationHIIT:TimepointPost	0.09398		.sigma = the residual standard deviation accounts for the variability in the outcome that is not explained by the model (both fixed and random effects)
VO2.mL.min.age	4.59306	8.44726	.sig01			(Intercept) = comparative group (CON) baseline. (CON baseline)
VO2.mL.min.age	1.36157	2.43994	.sigma			RandomisationHIIT = intervention group baseline value in relation to (Intercept)-value. (HIIT baseline vs. CON baseline)
VO2.mL.min.age	19.8308	46.2159	(Intercept)	6.9203		TimepointPost = comparative group value in relation to (Intercept)-value. (CON follow-up vs. CON baseline)
VO2.mL.min.age	-7.11753	5.21691	RandomisationHIIT	3.2395		RandomisationHIIT:TimepointPost = intervention group value in relation to (Intercept)-value + RandomisationHIIT + TimepointPost. (HIIT follow-up vs. CON follow-up)
VO2.mL.min.age	-0.599739	2.49065	TimepointPost	0.7909
VO2.mL.min.age	-0.406539	0.0675409	age	0.1243
VO2.mL.min.age	0.831988	5.11044	RandomisationHIIT:TimepointPost	1.0949
Power.age	28.2436	52.0035	.sig01
Power.age	8.55336	15.3277	.sigma
Power.age	111.214	273.728	(Intercept)	42.6246
Power.age	-28.79	47.2166	RandomisationHIIT	19.9633
Power.age	0.384019	19.7978	TimepointPost	4.9682
Power.age	-2.75254	0.167301	age	0.7657
Power.age	3.88718	30.7643	RandomisationHIIT:TimepointPost	6.8782
Peak.heart.rate.age	11.2621	20.8265	.sig01
Peak.heart.rate.age	3.6703	6.5772	.sigma
Peak.heart.rate.age	140.597	205.802	(Intercept)	17.1026
Peak.heart.rate.age	-2.21767	28.3303	RandomisationHIIT	8.0252
Peak.heart.rate.age	-4.3471	3.98346	TimepointPost	2.1319
Peak.heart.rate.age	-0.869723	0.30154	age	0.3071
Peak.heart.rate.age	-7.83475	3.69839	RandomisationHIIT:TimepointPost	2.9515
Analyses, PER PROTOCOL						Note
Model	2.5 %	97.5 %	Parameter	Standar Error		library(lme4); library(dplyr); library(writexl)
VO2L.age	0.371909	0.729592	.sig01			model <- lmer(vo2.L ~ Randomisation * Timepoint + age + (1 | ID), data = dfhiit.pp)
VO2L.age	0.114191	0.217225	.sigma			Randomisation & timepoint & age = fixed effects
VO2L.age	1.7217	4.1498	(Intercept)	0.64135		(1 | ID) = random intercept, allows baseline values of vo2L to vary between subjects
VO2L.age	-0.530163	0.607796	RandomisationHIIT	0.30109
VO2L.age	-0.101102	0.213002	TimepointPost	0.08047		.sig01 = the random intercepts (with standard deviation) account for the variability in the baseline level of the outcome variable across different subjects
VO2L.age	-0.0452578	-0.00249804	age	0.01129		.sigma = the residual standard deviation accounts for the variability in the outcome that is not explained by the model (both fixed and random effects)
VO2L.age	0.082507	0.49532	RandomisationHIIT:TimepointPost	0.10576		(Intercept) = comparative group (CON) baseline. (CON baseline)
VO2mL.age	4.31958	8.47707	.sig01			RandomisationHIIT = intervention group baseline value in relation to (Intercept)-value. (HIIT baseline vs. CON baseline)
VO2mL.age	1.33413	2.53791	.sigma			TimepointPost = comparative group value in relation to (Intercept)-value. (CON follow-up vs. CON baseline)
VO2mL.age	19.7323	47.948	(Intercept)	7.4529		RandomisationHIIT:TimepointPost = intervention group value in relation to (Intercept)-value + RandomisationHIIT + TimepointPost. (HIIT follow-up vs. CON follow-up)
VO2mL.age	-7.10713	6.11824	RandomisationHIIT	3.4994
VO2mL.age	-0.872389	2.79739	TimepointPost	0.9401
VO2mL.age	-0.436192	0.060688	age	0.1312
VO2mL.age	0.971438	5.79447	RandomisationHIIT:TimepointPost	1.2356
Power.age	27.8748	54.4986	.sig01
Power.age	8.08043	15.3714	.sigma
Power.age	120.928	302.073	(Intercept)	47.846
Power.age	-33.8437	50.9508	RandomisationHIIT	22.4317
Power.age	-0.988384	21.2384	TimepointPost	5.6942
Power.age	-3.23334	-0.042761	age	0.8425
Power.age	5.81461	35.0263	RandomisationHIIT:TimepointPost	7.4836
HRmax.age	10.0722	19.8167	.sig01
HRmax.age	3.23334	6.15076	.sigma
HRmax.age	140.087	206.107	(Intercept)	17.4388
HRmax.age	2.49605	33.4684	RandomisationHIIT	8.1963
HRmax.age	-4.69696	4.19696	TimepointPost	2.2785
HRmax.age	-0.931067	0.231406	age	0.307
HRmax.age	-6.23081	5.45808	RandomisationHIIT:TimepointPost	2.9945

### Sheet: Per-protocol data
Results, PER PROTOCOL
Variable	CON baseline	CON follow-up change	CON follow-up	CON % change	HIIT baseline (in relation to CON baseline)	HIIT absolute baseline	HIIT follow-up change	HIIT follow-up	HIIT % change	P-value between groups at baseline	P-value CON follow-up vs CON baseline	P-value HIIT vs CON (group*time interaction)	Comment	Statistical information
VO2 L/min	1.64933	0.05595	1.70528	3.39229	0.33322	1.98255	0.28891	2.32741	17.3948	0.2686	0.4963	0.0142		Mixed linear model with time as within-subject variable, randomization as between-subject variable and time*randomization as group-time interaction
VO2 mL/min	23.725	0.9625	24.6875	4.0569	1.8205	25.5455	3.383	29.891	17.0108	0.576	0.32	0.014		Mixed linear model with time as within-subject variable, randomization as between-subject variable and time*randomization as group-time interaction
Power, W	123.25	10.125	133.375	8.21501	28.75	152	20.42	182.545	20.0954	0.1956	0.0933	0.0143		Mixed linear model with time as within-subject variable, randomization as between-subject variable and time*randomization as group-time interaction
Peak heart rate	154.25	-0.25	154	-0.162075	22.2955	176.546	-0.3864	175.909	-0.360474	0.00687	0.91391	0.89885		Mixed linear model with time as within-subject variable, randomization as between-subject variable and time*randomization as group-time interaction
Time	581	67.5	648.5	11.6179	171.64	752.64	122.23	942.37	25.2086	0.2065	0.1257	0.0404		Mixed linear model with time as within-subject variable, randomization as between-subject variable and time*randomization as group-time interaction
CK	1.2857	0.4429	1.7286	34.4482	1.4143	2.7	-0.5429	2.6	-3.7037	0.242	0.541	0.558		Mixed linear model with time as within-subject variable, randomization as between-subject variable and time*randomization as group-time interaction
LD	3.9143	-0.2571	3.6572	-6.56822	0.3221	4.2364	-0.161	3.8183	-9.86923	0.532	0.423	0.693		Mixed linear model with time as within-subject variable, randomization as between-subject variable and time*randomization as group-time interaction
ASAT	0.52714	-0.10143	0.42571	-19.2416	0.09377	0.62091	0.02143	0.54091	-12.8843	0.63993	0.56716	0.92432		Mixed linear model with time as within-subject variable, randomization as between-subject variable and time*randomization as group-time interaction
ALAT	0.432857	0.01	0.442857	2.31023	0.050779	0.483636	0.005455	0.499091	3.19559	0.731	0.95	0.978		Mixed linear model with time as within-subject variable, randomization as between-subject variable and time*randomization as group-time interaction
Manual muscle test 80	75.429	2.857	78.286	3.78767	3.031	78.46	-2.317	79	0.688249	0.0483	0.035	0.1679		Mixed linear model with time as within-subject variable, randomization as between-subject variable and time*randomization as group-time interaction
Muscular disease activity	5.143	2.286	7.429	44.4488	3.039	8.182	-2.024	8.444	3.20215	0.604	0.657	0.762		Mixed linear model with time as within-subject variable, randomization as between-subject variable and time*randomization as group-time interaction
Physician global assessment	23.714	-8.571	15.143	-36.1432	1.468	25.182	1.749	18.36	-27.0908	0.7921	0.0553	0.7488		Mixed linear model with time as within-subject variable, randomization as between-subject variable and time*randomization as group-time interaction
Weight	68.5	0	68.5	0	7.9	76.4	0.7818	77.1818	1.0233	0.113	1	0.696		Mixed linear model with time as within-subject variable, randomization and age as between-subject variable and time*randomization as group-time interaction
VO2 L/min age adjusted	2.93575	0.05595	2.9917	1.90582	0.03882	2.97457	0.28891	3.31943	11.5936	0.8989	0.4962	0.14197	Age effect p-value is 0,051. For each year VO2 L/min decreases with -0,024	Mixed linear model with time as within-subject variable, randomization and age as between-subject variable and time*randomization as group-time interaction
VO2 mL/min age adjusted	33.8402	0.9625	34.8027	2.84425	-0.4944	33.3458	3.383	37.6913	13.0316	0.889	0.32	0.014	Age effect p-value is 0,171. For each year VO2 mL/kg/min decreases with -0,19	Mixed linear model with time as within-subject variable, randomization and age as between-subject variable and time*randomization as group-time interaction
Power age adjusted	211.5	10.125	221.625	4.78723	8.55	220.05	20.4205	250.596	13.8812	0.7077	0.09327	0.014295	Age effect p-value is 0,07. For each year Power decreases with -1,7	Mixed linear model with time as within-subject variable, randomization and age as between-subject variable and time*randomization as group-time interaction
Peak heart rate age adjusted	173.097	-0.25	172.847	-0.144428	17.9822	191.079	-0.3864	190.443	-0.333055	0.0423	0.9139	0.8989	Age effect p-value is 0,3. For each year HRmax decreases with -0,4	Mixed linear model with time as within-subject variable, randomization and age as between-subject variable and time*randomization as group-time interaction
Those with missing data for follow-up exercise test (ID 8, 13, 18) or too low compliance (ID 5) have been excluded in these analyses.

### Sheet: Per-protocol CI
Model	2.5 %	97.5 %	Parameter	Standard Error		Note
VO2.L.min	0.424744	0.827215	.sig01			library(lme4); library(dplyr); library(writexl)
VO2.L.min	0.114191	0.217225	.sigma			model <- lmer(vo2.L ~ Randomisation * Timepoint + (1 | ID), data = dfhiit.pp)
VO2.L.min	1.21698	2.08167	(Intercept)	0.22217		Randomisation & timepoint = fixed effects
VO2.L.min	-0.234995	0.901436	RandomisationHIIT	0.29199		(1 | ID) = random intercept, allows baseline values of vo2L to vary between subjects
VO2.L.min	-0.101102	0.213002	TimepointPost	0.08047
VO2.L.min	0.0825065	0.495321	RandomisationHIIT:TimepointPost	0.10576		.sig01 = the random intercepts (with standard deviation) account for the variability in the baseline level of the outcome variable across different subjects
VO2.mL.min	4.61109	9.01427	.sig01			.sigma = the residual standard deviation accounts for the variability in the outcome that is not explained by the model (both fixed and random effects)
VO2.mL.min	1.33413	2.5379	.sigma			(Intercept) = comparative group (CON) baseline. (CON baseline)
VO2.mL.min	18.9984	28.4516	(Intercept)	2.4298		RandomisationHIIT = intervention group baseline value in relation to (Intercept)-value. (HIIT baseline vs. CON baseline)
VO2.mL.min	-4.39146	8.03237	RandomisationHIIT	3.1934		TimepointPost = comparative group value in relation to (Intercept)-value. (CON follow-up vs. CON baseline)
VO2.mL.min	-0.872392	2.79739	TimepointPost	0.9402		RandomisationHIIT:TimepointPost = intervention group value in relation to (Intercept)-value + RandomisationHIIT + TimepointPost. (HIIT follow-up vs. CON follow-up)
VO2.mL.min	0.971434	5.79448	RandomisationHIIT:TimepointPost	1.2356
Power	31.2253	60.707	.sig01
Power	8.08044	15.3713	.sigma
Power	91.5695	154.93	(Intercept)	16.277
Power	-12.8863	70.3863	RandomisationHIIT	21.392
Power	-0.988406	21.2384	TimepointPost	5.694
Power	5.81458	35.0263	RandomisationHIIT:TimepointPost	7.484
Creatine.kinase	1.25221	2.92571	.sig01
Creatine.kinase	0.930893	1.80305	.sigma
Creatine.kinase	-0.485383	3.05681	(Intercept)	0.9196
Creatine.kinase	-0.85131	3.67988	RandomisationHIIT	1.1763
Creatine.kinase	-0.939618	1.82533	TimepointPost	0.7086
Creatine.kinase	-2.31133	1.22561	RandomisationHIIT:TimepointPost	0.9064
Lactate.dehydrogenase	0.525864	1.25156	.sig01
Lactate.dehydrogenase	0.410832	0.795743	.sigma
Lactate.dehydrogenase	3.1518	4.67677	(Intercept)	0.3961
Lactate.dehydrogenase	-0.653294	1.29745	RandomisationHIIT	0.5067
Lactate.dehydrogenase	-0.867273	0.352987	TimepointPost	0.3127
Lactate.dehydrogenase	-0.94152	0.619442	RandomisationHIIT:TimepointPost	0.4
ASAT	0	0.411109	.sig01
ASAT	0.228044	0.44167	.sigma
ASAT	0.231643	0.822643	(Intercept)	0.155
ASAT	-0.284239	0.471771	RandomisationHIIT	0.19827
ASAT	-0.440098	0.237241	TimepointPost	0.17359
ASAT	-0.411798	0.454656	RandomisationHIIT:TimepointPost	0.2205
ALAT	0	0.229437	.sig01
ALAT	0.209152	0.367347	.sigma
ALAT	0.214987	0.650728	(Intercept)	0.114767
ALAT	-0.227922	0.32948	RandomisationHIIT	0.146811
ALAT	-0.297015	0.317015	TimepointPost	0.159208
ALAT	-0.387281	0.39819	RandomisationHIIT:TimepointPost	0.203659
MMT8	0	3.04755	.sig01
MMT8	1.61247	3.15572	.sigma
MMT8	73.2776	77.5795	(Intercept)	1.129
MMT8	0.232946	5.82221	RandomisationHIIT	1.467
MMT8	0.447489	5.2668	TimepointPost	1.236
MMT8	-5.44799	0.795249	RandomisationHIIT:TimepointPost	1.603
Muscle.damage	0	12.0351	.sig01
Muscle.damage	6.59682	12.9017	.sigma
Muscle.damage	-3.4794	13.7651	(Intercept)	4.527
Muscle.damage	-7.99066	14.0686	RandomisationHIIT	5.79
Muscle.damage	-7.5703	12.1417	TimepointPost	5.056
Muscle.damage	-14.8247	10.705	RandomisationHIIT:TimepointPost	6.554
Physicial.global	3.70595	12.6183	.sig01
Physicial.global	5.38565	10.5628	.sigma
Physicial.global	15.4758	31.9527	(Intercept)	4.305
Physicial.global	-9.07112	12.0062	RandomisationHIIT	5.508
Physicial.global	-16.6301	-0.512776	TimepointPost	4.133
Physicial.global	-8.74429	12.1661	RandomisationHIIT:TimepointPost	5.366
HRmax	10.5115	20.6233	.sig01
HRmax	3.23334	6.15076	.sigma
HRmax	143.404	165.096	(Intercept)	5.578
HRmax	8.04063	36.5503	RandomisationHIIT	7.331
HRmax	-4.69697	4.19697	TimepointPost	2.2785
HRmax	-6.23082	5.45809	RandomisationHIIT:TimepointPost	2.9945
Time	187.257	368.157	.sig01
Time	59.4777	113.144	.sigma
Time	387.048	774.952	(Intercept)	99.77
Time	-83.2671	426.54	RandomisationHIIT	131.12
Time	-14.3025	149.303	TimepointPost	41.91
Time	14.7177	229.737	RandomisationHIIT:TimepointPost	55.08
	00:03:07	00:06:08
	00:00:59	00:01:53
	00:06:27	00:12:54
	-00:01:23	00:07:06
	-00:00:14	00:02:29
	00:00:14	00:03:49

### Sheet: Vo2 sex-age-weight-adjusted
Patient information		VO2 results
		Baseline		Follow-up
Sex	Age	ml/min/kg	Category	ml/min/kg	Category
F	30-34	17	Very low	21	Very low
F	60-64	21	Very low	25	Low
F	35-39	21	Very low	28	Very low
F	40-44	16	Very low	21	Very low
M	25-29	21.5	Very low	20.7	Very low
F	55-59	28.4	Somewhat low	30.1	Somewhat low
M	55-59	31	Low	32	Low
F	45-49	17.7	Very low	missing
M	20-24	31	Very low	33.9	Very low
M	50-54	24.6	Very low	31	Very low
F	60-64	15.2	Very low	14.8	Very low
F	60-64	20.8	Very low	16.9	Very low
M	60-64	22.1	Very low	missing
M	40-44	27.8	Very low	35.5	Low
F	40-44	28.4	Low	29.5	Low
F	25-29	25	Very low	30.4	Low
M	40-44	35.7	Low	36.8	Low
F	40-44	34.5	Average	missing
M	30-34	37.4	Low	44.9	Average
F	65-69	24.2	Low	27	Somewhat low
F	30-34	25.5	Very low	26.8	Very low
F	55-59	24.3	Very low	23.4	Very low
F	50-54	16.5	Very low	18.3	Very low
